# Medical Marijuana Had No Impact on Amphetamine Prescribing in Medicaid

**DOI:** 10.1101/2024.01.27.24301085

**Authors:** Errien M. Williams, Mariam Camara, Jessica L. Goldhirsh, Brian J. Piper

## Abstract

Due to the uncertainty of the health effects medical marijuana poses, states differ in their medical marijuana laws (MML). Long-term effects of marijuana are found to be like attention-deficit-hyperactive disorder (ADHD). With amphetamines being prescribed to treat ADHD symptoms we hypothesized that amphetamine prescriptions would increase in states implementing MML. The number of amphetamine prescriptions filled quarterly for each state from 2006 to 2021 were calculated. States with MML and dispensaries opened before 2020 were examined and states with no MML laws were the control. Prism was utilized to visualize the data and conduct four t-tests between the pre and post of MML+ versus MML-states. Three MML+ states were excluded due to limited post-MML data. Among the remaining states, 31 were MML+ and 17 were MML-. No significant differences were found in amphetamine prescribing (p > 0.30). Medical marijuana legalization did not have a statistically significant impact on amphetamine prescribing in Medicaid patients during the analyzed period. Contrary to the hypothesis, the results revealed a non-significant decrease in prescriptions in MML+ states. Further research with recreational cannabis laws or with electronic health records is warranted.
