## Supplemental Data for "Medical Marijuana Had No Impact on Amphetamine Prescribing in Medicaid"

### Sheet: MedicaidCHIP
State	June 2021 Medicaid/CHIP Enrollees	June 2020 Medicaid/CHIP Enrollees	June 2019 Medicaid/CHIP Enrollees	June 2018 Medicaid/CHIP Enrollees	June 2017 Medicaid/CHIP Enrollees	June 2016 Medicaid/CHIP Enrollees	June 2015 Medicaid/CHIP Enrollees	June 2014 Medicaid/CHIP Enrollees	June 2013 Medicaid/CHIP Enrollees	June 2012 Medicaid/CHIP Enrollees	June 2011 Medicaid/CHIP Enrollees	June 2010 Medicaid/CHIP Enrollees	June 2009 Medicaid/CHIP Enrollees	June 2008 Medicaid/CHIP Enrollees	June 2007 Medicaid/CHIP Enrollees	June 2006 Medicaid/CHIP Enrollees
Alabama	1047619	951984	911855	895756	888314	896723	878932	836428	931684	922415	913436	858212	805352	769251	732915	756375
Alaska	250285	232069	221746	211054	194534	160450	126985	125558	120388	120240	118117	110748	95621	92043	93493	97882
Arizona	2059556	1839932	1705679	1683690	1744617	1685493	1589457	1427080	1307111	1309638	1388569	1388821	1269908	1122037	1052853	1043950
Arkansas	927247	836406	794025	841159	874237	857359	820769	772337	624627	616321	609272	594517	578213	555432	561949	547870
California	12913441	11847711	11744007	12064332	12293428	12333253	12627234	10900000	9221339	8996976	8678927	8240726	8027273	7619303	7402511	7286788
Colorado	1522471	1336974	1287236	1345504	1419415	1363125	1263461	1088391	818695	733956	652856	595569	532198	467366	433039	455594
Connecticut	961399	874974	858543	834343	794805	771512	760758	735767	626175	595272	579257	539412	457936	431632	405500	393551
Delaware	268963	240476	230930	230590	227659	235967	240302	233471	217708	214914	205037	187471	173007	159820	149446	149250
District of Columbia	269591	250860	254774	255054	254253	264415	255352	246413	210376	204601	196144	151742	140190	131684	131569	130544
Florida	4316655	3892552	3650441	3716933	3874106	3605848	3523843	3327915	3552980	3415214	3246247	3055917	2727828	2382926	2279875	2378939
Georgia	2194346	1945955	1841182	1863305	1765789	1782171	1785957	1766387	1764173	1749278	1709353	1663390	1586051	1492397	1501051	1582912
Hawaii	409776	351439	329106	338832	348125	340999	331168	321230	292390	287892	272257	259259	235163	211087	202126	203169
Idaho	395822	342341	274946	273002	294792	289367	277538	275274	255440	245422	239837	231622	213252	198211	191252	181387
Illinois	3417591	3103953	2954400	3108756	3075710	3123639	3163838	3003141	2854838	2873461	2809771	2684170	2412561	2229507	2105445	1956353
Indiana	1769583	1513958	1354126	1341244	1382276	1476940	1341018	1201274	1115355	1109776	1061894	1044557	990796	898653	856094	849187
Iowa	781468	702567	676777	661148	649088	618152	597300	598873	529724	517180	487923	452270	418130	369480	347512	352586
Kansas	447856	401103	370030	389737	392222	420386	405613	404319	414763	389778	370994	325065	303131	291747	280474	303531
Kentucky	1596112	1420933	1307424	1343781	1354391	1225842	1117207	1054115	867170	866031	861523	834962	802491	752055	747536	733725
Louisiana	1748860	1586472	1446623	1450391	1448253	1052682	1072982	1033090	1170642	1164796	1121318	1087073	1024957	983210	935028	1000277
Maine	323687	287654	254957	230488	235597	274432	283399	299549	288081	301438	313545	295179	277055	268339	275346	263105
Maryland	1523891	1377552	1322426	1312067	1305591	1229447	1189192	1156628	1033249	986763	945318	867170	759182	660677	629870	608752
Massachusetts	1789843	1632191	1598924	1650364	1661114	1665649	1642613	1469714	1392502	1352214	1306943	1263960	1199105	1158694	1085392	1038519
Michigan	2760007	2453888	2305833	2357089	2378157	2312812	2334621	2198387	1976271	1936772	1984243	1908525	1731108	1569654	1545475	1508110
Minnesota	1229027	1094130	1045238	1086788	1061615	1049997	1029724	1055689	880992	870180	834048	717056	666126	606168	587758	587829
Mississippi	708550	637591	620078	630719	656669	699103	712828	687967	692641	692750	687469	667453	644397	595578	570022	600157
Missouri	1083907	933956	864141	972388	1006903	964598	926289	808824	866954	887728	895253	889163	843433	809623	779736	785897
Montana	291344	257006	273144	280768	261293	239983	177652	168500	152619	144144	137239	126661	113739	105776	103389	97365
Nebraska	331028	256931	245673	248886	244956	240748	237498	238506	244432	236616	236596	228521	213744	202697	201691	201894
Nevada	794724	685073	631512	643455	631132	608960	563484	507572	334766	325717	312039	284855	235944	215732	200099	199648
New Hampshire	223380	194886	178783	185529	188296	190009	181243	137163	151415	142868	142838	139027	132005	122309	117515	116488
New Jersey	1994023	1782694	1727705	1786522	1787875	1780412	1790621	1534404	1157176	1149137	1064318	1011412	946278	902881	886894	878825
New Mexico	842999	775051	734948	737816	784379	757248	711541	691524	515362	516826	517565	517315	481347	442006	388472	379598
New York	6874527	6279719	6083528	6132759	6073176	6413404	6479343	6093172	5606337	5456462	5312152	5116892	4800703	4504911	4495164	4565889
North Carolina	2109691	1878507	1742944	1779044	1785838	2047693	2000049	1809993	1699943	1661666	1584355	1530130	1461073	1360579	1293267	1288466
North Dakota	114242	96757	90107	94285	93804	89914	88820	N/A	70156	70418	70406	68366	63344	57685	56253	57454
Ohio	3068766	2788134	2647530	2742460	2910222	2979371	2988691	2634261	2223352	2219173	2155341	2104194	1950035	1798349	1721047	1743574
Oklahoma	896820	797220	729196	734328	753984	780782	815810	797155	737317	723617	687674	672568	628679	585355	592470	556031
Oregon	1210010	1055751	984652	973948	1006080	1049229	1064251	984878	648987	641157	609602	512430	440975	407236	378286	390630
Pennsylvania	3405675	3119757	3004032	3037148	2949330	2855265	2642887	2403735	2281573	2288779	2407208	2310621	2209297	2098362	2048766	2020901
Rhode Island	336631	305900	300759	310875	314845	285580	274674	255612	193779	187409	185832	179961	171754	171048	176312	180012
South Carolina	1176742	1065947	1055203	1027262	1031667	1016732	1009201	853352	848485	777809	753440	747418	736106	688732	654601	690361
South Dakota	128919	114059	110442	112319	113110	119350	118429	115927	115514	115958	115117	113634	107200	102431	100836	100223
Tennessee	1633205	1496239	1494208	1482362	1498146	1623164	1498455	1339752	1388477	1395207	1367983	1340141	1334280	1290064	1246919	-
Texas	5058201	4472519	4200139	4358677	4431050	4740159	4672896	4535706	4285836	4263217	4168025	3933402	3644515	3437242	3191535	3094042
Utah	415770	341920	309007	297967	306849	313641	308627	332542	325382	319905	310696	287608	272268	228248	211395	235224
Vermont	179141	161336	155139	162899	169702	185382	184594	188422	146586	145736	143621	139678	137230	127715	119020	121312
Virginia	1732099	1508352	1324237	1044206	1011261	983389	978672	1080252	965521	946033	916953	885133	816763	756707	720731	725045
Washington	1978758	1790395	1721540	1758911	1810090	1782166	1717320	1528973	1164426	1159173	1146160	1068237	993075	909253	879275	884190
West Virginia	589890	532776	515142	531632	547084	573178	538601	514188	357279	358614	359469	356224	344655	331818	325139	333635
Wisconsin	1283313	1119126	1040697	1033955	1039204	1047259	1047631	1193576	1048560	1060168	1057870	1034037	898853	796890	704968	698254
Wyoming	69413	60261	56047	59331	60822	64048	65445	67094	72386	72866	73397	72530	66732	61639	61684	63563
Sources	June 2021-2019	Monthly Medicaid & CHIP Application, Eligibility Determination, and Enrollment Reports & Data | Medicaid
	June 2018-2014	Total Monthly Medicaid & CHIP Enrollment and Pre-ACA Enrollment | KFF
	June 2013-2006	8050-07 – Medicaid Enrollment: June 2013 Data Snapshot – Appendix A: Table A-1: Total Medicaid Enrollment by State | KFF
		7642-09 – CHIP Enrollment: June 2013 Data Snapshot – Appendices | KFF

### Sheet: Heat Map MML +-
States with MML (+)	Slope_Pre_3y	Slope_Post_3y	Difference of slopes	100000
Maine	0.0016	-0.0016	-0.0032	-320		negative change	(-) slope = decrease in Rx	(-) Rx --> (+) MC subsitution possibly
Louisiana	0.0011	-0.0009	-0.002	-200
Pennsylvania	-0.000217	-0.000942	-0.000725	-72.5
Rhode Island	0.000341	-0.00038	-0.000721	-72.1
Oklahoma	0.00024	-0.00048	-0.00072	-72
Arkansas	0.0002	-0.0005	-0.0007	-70
Florida	0.0004	-0.0003	-0.0007	-70
Massachusetts	0.0011	0.0006	-0.0005	-50
Washington	0.00063	0.000152	-0.000478	-47.8
Connecticut	0.0004	-5e-05	-0.00045	-45
Hawaii	0.0004	-5e-05	-0.00045	-45
Arizona	0.0002	-0.0002	-0.0004	-40
New Jersey	0.0008	0.0004	-0.0004	-40
North Dakota	0.0008	0.0004	-0.0004	-40
Ohio	0.0004	0.0003	-0.0001	-10
Maryland	0.0003	0.0002	-0.0001	-10
California	6.52e-05	-2.2e-05	-8.72e-05	-8.72
Oregon	-0.000253	-0.00034	-8.7e-05	-8.7
Alaska	0.0001	6e-05	-4e-05	-4
New York	0.000536	0.000506	-3e-05	-3
Minnesota	0.0003	0.0003	0	0		NO change	0 slope = constant Rx	0∆ Rx --> 0 MC subsitution
District of Columbia	0.000182	0.000276	9.4e-05	9.4		postitve change	(+) slope = increase in Rx	(+) Rx --> (-) MC subsition possibly
Nevada	-0.0001	4e-05	0.00014	14
Colorado	0.000139	0.000314	0.000175	17.5
Illinois	-0.0003	-2e-05	0.00028	28
Delaware	-0.0009	-0.0004	0.0005	50
Montana	0.0002	0.0007	0.0005	50
Michigan	-0.0005	0.0002	0.0007	70
Vermont	-4.25e-05	0.000662	0.0007045	70.45
New Mexico	-2e-05	0.001	0.00102	102
New Hampshire	2.01e-05	0.003	0.0029799	297.99
States with no MML	Slope_Pre_3y	Slope_Post_3y	Difference of slope	100000
Wisconsin	0.00102	-0.00211	-0.00313	-313		negative change	(-) slope = decrease in Rx	(-) Rx --> (+) MC subsitution possibly
Wyoming	0.000595	-0.00098	-0.00158	-157.6
Mississippi	0.0008	-2e-05	-0.00082	-82
Kansas	0.000743	7.8e-05	-0.00067	-66.5
South Carolina	0.000241	-0.00026	-0.0005	-50.2
South Dakota	0.0003	-0.0002	-0.0005	-50
Tennessee	-0.0003	-0.0005	-0.0002	-20
North Carolina	0.0004	0.0003	-0.0001	-10
Texas	3.14e-05	0.000218	0.000187	18.66		postitve change	(+) slope = increase in Rx	(+) Rx --> (-) MC subsition possibly
Idaho	6e-05	0.0003	0.00024	24
West Virgina	-0.0002	0.0001	0.0003	30
Indiana	-0.0002	0.0004	0.0006	60
Nebraska	-0.00032	0.000476	0.000799	79.9
Iowa	-0.0006	0.0002	0.0008	80
Alabama	0.0003	0.0011	0.0008	80
Kentucky	-0.00062	0.000662	0.001279	127.9
Georgia	0.0001	0.0022	0.0021	210
Excluded States
Missouri
Utah
Virginia

### Sheet: Est Year
Date for states with no MML			Estimated the day to the 15th
State	Date	Date Fraction	Calculation	20XX + (X/365.25)
Alaska	October 29th 2016	(303/365.25)	2016.83
Arizona	December 6th 2012	341/365.25	2012.93
Arkansas	May 10th 2019	(130/365.25)	2019.36
California	January 1st 2018	(1/365.25)	2018
Colorado	Jan 1st 2014	(1/365.25)	2014
Connecticut	August 20th 2014	(232/365.25)	2014.64
Delaware	June 26th 2015	(177/365.25)	2015.48
District of Columbia	July 8th 2013	(189/365.25)	2013.52
Florida	July 26th 2016	(208/365.25)	2016.57
Hawaii	2017-08-14	(226/365.25)	2017.62
Illinois	November 9th, 2015	(313/365.25)	2015.86
Louisiana	August 6th, 2019	(218/365.25)	2019.6
Maine	2011-03-01	(74/365.25)	2011.2
Maryland	2017-12-01	(335/365.25)	2017.92
Massachusetts	June 24th, 2015	(175/365.25)	2015.48
Michigan	2019-12-01	(335/365.25)	2019.92
Minnesota	July 1st 2015	(182/365.25)	2015.5
Missouri	October 17th, 2020	(291/365.25)	2020.8
Montana	2016-11-01	(320/365.25)	2016.88
Nevada	2015-08-01	(227/365.25)	2015.62
New Hampshire	April 30th, 2016	(121/365.25)	2016.33
New Jersey	December 6th, 2012	(341/365.25)	2012.93
New Mexico	2010-04-01	(105/365.25)	2010.29
New York	January 7th, 2016	(7/365.25)	2016.02
North Dakota	March 1st, 2019	(60/365.25)	2019.16
Ohio	January 1st, 2019	(1/365.25)	2019
Oklahoma	October 21st, 2018	(294/365.25)	2018.8
Oregon	2014-03-03	(74/365.25)	2014.2
Pennsylvania	February 15th, 2018	(46/365.25)	2018.13
Rhode Island	April 19th, 2013	(109/365.25)	2013.3
Utah	2020-03-02	(62/365.25)	2020.17		20XX + (X/365.25)
Vermont	June 4th, 2013	(155/365.25)	2013.42
Virginia	October 17th, 2020	(291/365.25)	2020.8
Washington	2016-07-01	(198/365.25)	2016.54
		Average Date	2016.38
			May 17th, 2016
			2016 Q2

### Sheet: Slope
States with MML	Slope_Pre_3y	Slope_Post_3y	Slope_Pre_2y	Slope_Post_2y	Pre Mean +	Post Mean +	Standard Deviation	SEM	100000		T TEST
Alaska	0.0001	6e-05			0.000261961	9.43871e-05			Pre + Mean	26.1961	Pre and post negative
Arizona	0.0002	-0.0002			0.000484307	0.000748004			SEM	8.69841	0.937594
Arkansas	0.0002	-0.0005	0.0002	-0.0005	8.69841e-05	0.000134346			Post + Mean	9.43871
California	6.52e-05	-2.2e-05							SEM	13.4346	pre & post potisive
Colorado	0.000139	0.000314									0.34906
Connecticut	0.0004	-5e-05
Delaware	-0.0009	-0.0004			Pre Mean -	Post Mean -			Pre Mean -	13.8259
District of Columbia	0.000182	0.000276			0.000138259	0.000115412	-2.28471e-05		SEM	11.2984
Florida	0.0004	-0.0003		SD	0.000465845	0.000864495			Post Mean -	11.5412
Hawaii	0.0004	-5e-05		SEM	0.000112984	0.000209671			SEM	20.9671
Illinois	-0.0003	-2e-05
Louisiana	0.0011	-0.0009	0.0011	-0.0009
Maine	0.0016	-0.0016
Maryland	0.0003	0.0002
Massachusetts	0.0011	0.0006			% MML+
Michigan	-0.0005	0.0002			63.9691% decrease or −63.9691% change
Minnesota	0.0003	0.0003			% MML-
Montana	0.0002	0.0007			16.5248% decrease or −16.5248% change
Nevada	-0.0001	4e-05
New Hampshire	2.01e-05	0.003
New Jersey	0.0008	0.0004
New Mexico	-2e-05	0.001
New York	0.000536	0.000506
North Dakota	0.0008	0.0004
Ohio	0.0004	0.0003
Oklahoma	0.00024	-0.00048
Oregon	-0.000253	-0.00034
Pennsylvania	-0.000217	-0.000942
Rhode Island	0.000341	-0.00038
Vermont	-4.25e-05	0.000662
Washington	0.00063	0.000152
States with no MML	Slope_Pre_3y	Slope_Post_3y	Pre Mean -	Post Mean -	Standard Deviation	SEM
Alabama	0.0003	0.0011
Georgia	0.0001	0.0022
Idaho	6e-05	0.0003
Indiana	-0.0002	0.0004
Iowa	-0.0006	0.0002
Kansas	0.000743	7.8e-05
Kentucky	-0.000617	0.000662
Mississippi	0.0008	-2e-05
Nebraska	-0.000323	0.000476
North Carolina	0.0004	0.0003
South Carolina	0.000241	-0.000261
South Dakota	0.0003	-0.0002
Tennessee	-0.0003	-0.0005
Texas	3.14e-05	0.000218
West Virgina	-0.0002	0.0001
Wisconsin	0.00102	-0.00211
Wyoming	0.000595	-0.000981
Excluded States
Missouri
Utah
Virginia
